# Electronic health record signatures identify undiagnosed patients with Common Variable Immunodeficiency Disease

**DOI:** 10.1101/2022.08.03.22278352

**Authors:** Ruth Johnson, Alexis V. Stephens, Sergey Knyazev, Lisa A. Kohn, Malika K. Freund, Leroy Bondhus, Brian L. Hill, Tommer Schwarz, Noah Zaitlen, Valerie A. Arboleda, Manish J. Butte, Bogdan Pasaniuc

**Author notes:** These authors contributed jointly (Manish J. Butte, Bogdan Pasaniuc).

## Abstract

One of the most common human inborn errors of immunity (IEI) is Common Variable Immunodeficiency (CVID), a heterogeneous group of disorders characterized by a state of functional and/or quantitative antibody deficiency and impaired B-cell responses. Although over 30 genes have been associated with the CVID phenotype, over half the CVID patients have no identified monogenic variant. There are currently no existing laboratory or genetic tests to definitively diagnose CVID and none are expected to be available in the near future. The extensive heterogeneity of CVID phenotypes causes patients with CVID to face a 5 to 15 years of delay in diagnosis and initiation of treatment, leading to a critical diagnosis odyssey. In this work, we present PheNet, an algorithm that identifies patients with CVID from their electronic health record data (EHR). PheNet computes the likelihood of a patient having CVID by learning phenotypic patterns, *EHR-signatures*, from a high-quality, clinically curated list of bona fide CVID patients identified from the UCLA Health system (N=197). The prediction model attains superior accuracy versus state-of-the-art methods, where we find that 57% of cases could be detected within the top 10% of individuals ranked by the algorithm compared to 37% identified by previous phenotype risk scores. In a retrospective analysis, we show that 64% of CVID patients at UCLA Health could have been identified by PheNet more than 8 months earlier than they had been clinically diagnosed. We validate our approach using a discovery dataset of ∼880K patients in the UCLA Health system to identify 74 of the top 100 patients ranked by PheNet score (top 0.01% PheNet percentile) as highly probable to have CVID in a clinical blinded chart review by an immune specialist.
