## Supplementary Table S2 for "Electronic health record signatures identify undiagnosed patients with Common Variable Immunodeficiency Disease"

### Sheet: Sheet1
feature	OMIM-derived	phenotype	frequency(all patients)	frequency(case cohort)	Log-OR	OR
IGG		Igg < 600	NA	NA	2.26552	9.63617
279.1		Immunity deficiency	0.416244	0.00481922	3.75758	42.8448
475	x	Chronic sinusitis	0.477157	0.044476	1.70925	5.5248
495	x	Asthma	0.42132	0.0956433	0.762375	2.14336
136		Other infectious and parasitic diseases	0.345178	0.0312965	1.70144	5.48184
496.3	x	Bronchiectasis	0.233503	0.00556733	2.99548	19.995
472		Chronic pharyngitis and nasopharyngitis	0.243655	0.0196492	1.89016	6.62041
709.7		Unspecified diffuse connective tissue disease	0.142132	0.00505816	2.57193	13.091
283	x	Acquired hemolytic anemias	0.0456853	0.00155769	3.33259	28.0107
287.31		Primary thrombocytopenia	0.0964467	0.00238236	2.95265	19.1567
579.2	x	Splenomegaly	0.0812183	0.01023	1.36301	3.90795
502		Postinflammatory pulmonary fibrosis	0.152284	0.00789286	2.33641	10.3441
31		Diseases due to other mycobacteria	0.0456853	0.00134428	2.88596	17.9208
289.4	x	Lymphadenitis	0.177665	0.0323914	1.04755	2.85066
41	x	Bacterial infection NOS	0.121827	0.0286207	0.827411	2.28739
264.2	x	Failure to thrive (childhood)	0.0253807	0.00385538	1.08242	2.9518
696.4	x	Psoriasis	0.0507614	0.0133094	0.778886	2.17904
504		Other alveolar and parietoalveolar pneumonopathy	0.0964467	0.00517182	1.9757	7.21169
381.1	x	Otitis media	0.0406091	0.0192201	0.12013	1.12764
561.1	x	Diarrhea	0.238579	0.0607675	0.590223	1.80439
496	x	Chronic airway obstruction	0.137056	0.0216175	1.16006	3.19012
480	x	Pneumonia	0.253807	0.0466972	0.966233	2.62803
283.1	x	Autoimmune hemolytic anemias	0.035533	0.000591529	2.89563	18.0948
279.8		Other specified disorders involving the immune mechanism	0.0406091	0.000664601	2.48319	11.9794
202.2	x	Non-Hodgkins lymphoma	0.0456853	0.00743703	1.05872	2.88269
497	x	Bronchitis	0.121827	0.0260342	0.84035	2.31718
255.2	x	Adrenal hypofunction	0.00507614	0.000109027	3.25808	25.9996
279.2		Autoimmune disease NEC	0.0609137	0.00149854	2.74559	15.5737
555	x	Inflammatory bowel disease and other gastroenteritis and colitis	0	1.15986e-06	0	1
535	x	Gastritis and duodenitis	0	0	0	1
244	x	Hypothyroidism	0	2.31972e-06	0	1
686	x	Other local infections of skin and subcutaneous tissue	0.0862944	0.0252316	0.630318	1.87821
264	x	Lack of normal physiological development	0	1.73979e-05	0	1
716	x	Other arthropathies	0	0.000211095	-8.98878	0.000124802
253.5	x	Pituitary dwarfism	0.0152284	0.000962685	1.99674	7.36502
555.2	x	Ulcerative colitis	0.035533	0.00556154	0.934935	2.54705
320	x	Meningitis	0.0152284	0.00319426	0.573697	1.77482
251.1	x	Hypoglycemia	0.0253807	0.00717258	0.685538	1.98484
369.5	x	Conjunctivitis, infectious	0.0659898	0.0307572	0.132642	1.14184
573.3	x	Hepatomegaly	0.0609137	0.0143452	0.789448	2.20218
284.1	x	Pancytopenia	0.0456853	0.00809583	1.17237	3.22965
704.1	x	Alopecia	0.0456853	0.0211002	0.123685	1.13166
287.3	x	Thrombocytopenia	0.111675	0.0237041	1.00924	2.74353
315	x	Develomental delays and disorders	0.0101523	0.0114328	-0.746099	0.474213
465	x	Acute upper respiratory infections of multiple or unspecified sites	0.238579	0.128557	-0.0780874	0.924884
